# Streamlining Large-Scale Genomic Data Management: Insights from the UK Biobank Whole-Genome Sequencing Data

**DOI:** 10.1101/2025.01.27.25321225

**Authors:** Xihao Li, Andrew R. Wood, Yuxin Yuan, Manrui Zhang, Yushu Huang, Gareth Hawkes, Robin N. Beaumont, Michael N. Weedon, Wenyuan Li, Xiaoyu Li, Xihong Lin, Zilin Li

**Affiliations:** Department of Biostatistics, University of North Carolina at Chapel Hill, Chapel Hill, NC, USA; Department of Genetics, University of North Carolina at Chapel Hill, Chapel Hill, NC, USA; Department of Biomedical and Clinical Sciences, Faculty of Health and Life Sciences, University of Exeter, Exeter, UK; School of Mathematics and Statistics and KLAS, Northeast Normal University, Changchun, Jilin, China; Department of Sociology, Tsinghua University, Beijing, China; Department of Big Data in Health Science, School of Public Health and Center of Clinical Big Data and Analytics of The Second Affiliated Hospital, Zhejiang University School of Medicine, Hangzhou, Zhejiang, China; Department of Biostatistics, Harvard T.H. Chan School of Public Health, Boston, MA, USA; Department of Statistics, Harvard University, Cambridge, MA, USA

## Abstract

Biobank-scale Whole-Genome Sequencing (WGS) studies are increasingly pivotal in unraveling the genetic bases of diverse health outcomes. However, managing and analyzing these datasets’ sheer volume and complexity presents significant challenges. We propose *vcf2agds*, an all-in-one toolkit that efficiently converts WGS data from Variant Call Format (VCF) format to the annotated Genomic Data Structure (aGDS) format, significantly reducing data size while supporting seamless genomic and functional data integration for comprehensive genetic analyses. The toolkit was applied to the UK Biobank 500k WGS data, resulting in twenty-three aGDS files, one for each chromosome, which collectively compressed 1,473.85 Tebibytes of pVCF data into 1.10 Tebibytes. Utilizing these aGDS files, we conducted a functionally informed rare variant association analysis of total cholesterol employing the *STAARpipeline* and detected 480 genome-wide significant coding and noncoding associations. Overall, *vcf2agds* offers a streamlined approach facilitating the efficient management and analysis of biobank-scale WGS data across hundreds of thousands of samples.
