## Supplementary Tables for "Streamlining Large-Scale Genomic Data Management: Insights from the UK Biobank Whole-Genome Sequencing Data"

### Sheet: Supplementary Table 1
Supplementary Table 1. Summary of the UK Biobank 500k WGS pVCF files and generated aGDS Files. Chr: Chromosome. vcf.gz files: Information on the project VCF (pVCF) files, including the number of files and their total size in tebibytes (TiB). vcf.gz.tbi files: Information on the index files for the pVCF files, including the number of files and their total size in tebibytes (TiB). all VCF files: Co…
Chr	vcf.gz files		vcf.gz.tbi files		all VCF files		GDS files		aGDS files		Compression Rate
	Total Count	Total Size (TiB)	Total Count	Total Size (TiB)	Total Count	Total Size (TiB)	Total Count	Total Size (TiB)	Total Count	Total Size (TiB)
1	12448	114.081	12448	3.09595e-06	24896	114.081	1	0.0678869	1	0.084541	1349.42
2	12110	124.056	12110	3.1486e-06	24220	124.056	1	0.0715468	1	0.0886914	1398.73
3	9915	102.275	9915	2.38086e-06	19830	102.275	1	0.0603594	1	0.0742871	1376.76
4	9511	98.7438	9511	2.24148e-06	19022	98.7438	1	0.060705	1	0.0737598	1338.72
5	9077	92.2053	9077	2.08141e-06	18154	92.2053	1	0.054986	1	0.0675977	1364.03
6	8541	86.5418	8541	1.91919e-06	17082	86.5418	1	0.0558991	1	0.0682422	1268.16
7	7968	82.0557	7968	1.73613e-06	15936	82.0557	1	0.0507146	1	0.0620605	1322.19
8	7257	78.2803	7257	1.51524e-06	14514	78.2803	1	0.046471	1	0.0571875	1368.84
9	6920	63.6156	6920	1.30871e-06	13840	63.6156	1	0.0384689	1	0.047334	1343.97
10	6690	68.4355	6690	1.35279e-06	13380	68.4355	1	0.0431507	1	0.0527148	1298.22
11	6755	69.2162	6755	1.36831e-06	13510	69.2162	1	0.0418978	1	0.0521191	1328.04
12	6664	67.1532	6664	1.34798e-06	13328	67.1532	1	0.041091	1	0.0508398	1320.88
13	5719	49.5221	5719	1.05255e-06	11438	49.5221	1	0.03095	1	0.0375977	1317.16
14	5353	45.8054	5353	9.54125e-07	10706	45.8054	1	0.0279505	1	0.0345117	1327.24
15	5100	42.4574	5100	9.04113e-07	10200	42.4574	1	0.0258757	1	0.0319434	1329.15
16	4517	46.0525	4517	7.95079e-07	9034	46.0525	1	0.0269307	1	0.0340918	1350.84
17	4163	40.7936	4163	7.67927e-07	8326	40.7936	1	0.0249985	1	0.0319043	1278.62
18	4019	38.9523	4019	7.35933e-07	8038	38.9523	1	0.0239837	1	0.0291992	1334.02
19	2931	30.7098	2931	4.99529e-07	5862	30.7098	1	0.0204864	1	0.0262598	1169.46
20	3223	32.195	3223	5.68461e-07	6446	32.195	1	0.019836	1	0.0245605	1310.84
21	2336	19.2766	2336	3.58164e-07	4672	19.2766	1	0.0131053	1	0.0158008	1219.98
22	2541	19.9085	2541	3.80672e-07	5082	19.9085	1	0.013526	1	0.0166797	1193.58
X	7803	61.5207	7803	1.67073e-06	15606	61.5207	1	0.0335416	1	0.0409668	1501.72
Total	151561	1473.85	151561	3.21839e-05	303122	1473.85	23	0.894362	23	1.10289	1336.35

### Sheet: Supplementary Table 2
Supplementary Table 2. Summary of variant counts in UK Biobank 500k WGS. Chr: Chromosome. Variant Count: Total number of variants with AAscore>=0.5 contained in the aGDS files. Variant Count (filter=PASS): Number of variants in the aGDS files meeting the filter=PASS criteria. Variant Count (QC_label2=PASS): Number of variants in the aGDS files meeting filter=PASS and excluding those with an alter…
Chr	Variant Count	Variant Count (filter=PASS)	Variant Count (QC_label2=PASS)	Variant Count (QC_label3=PASS)
1	91745897	90331140	84832081	84466602
2	100839764	99403670	93311285	92992227
3	83427205	82280938	77289315	77000319
4	80510451	79337447	74490063	74165407
5	75102937	74074354	69574781	69335590
6	70526515	69551093	65241103	65008163
7	66573026	65534264	61368680	61119180
8	64182981	63203194	59388463	59103726
9	50957450	50102896	47006725	46728753
10	55464853	54593396	51214466	51021790
11	56419802	55566348	52157617	51972041
12	54627499	53788540	50429762	50220384
13	40279592	39689072	37206648	37080686
14	36942939	36373964	34101403	33960721
15	33888449	33305549	31206094	31054626
16	37600380	36882232	34474222	34339544
17	32909372	32282832	30088248	29895775
18	31551239	31098840	29169157	29069717
19	24950874	24336152	22569790	22474089
20	26054148	25593530	23985538	23890502
21	15226010	14834634	13852348	13741524
22	15635051	15265312	14210624	14035375
X	46831712	41354069	39229518
Total	1192248146	1168783466	1096397931	1052676741

### Sheet: Supplementary Table 3
Supplementary Table 3. Gene-centric coding analysis results of total cholesterol (TC) using the UK Biobank 500k WGS data (n = 462,458). Results for the significant genes (STAAR-O P-value < 3.57E-07) are presented in the table. Four statistical tests were compared: SKAT, Burden, ACAT-V and STAAR-O. Chr (chromosome); Category (functional category); #SNV (number of rare variants (MAF < 1%) of the pa…
Gene	Chr	Category	#SNV	cMAC	SKAT	Burden	ACAT-V	STAAR-O
PCSK9	1	Putative loss-of-function	43	757	5.96446e-103	3.41986e-153	2.24763e-71	1.07652e-152
APOB	2	Putative loss-of-function	117	580	5.322e-46	2.40625e-189	5.11385e-112	4.1691e-189
ABCG5	2	Putative loss-of-function	48	478	1.39657e-05	2.86983e-09	0.00038925	8.62572e-09
ABCG8	2	Putative loss-of-function	68	1361	4.19326e-08	1.93748e-10	7.16142e-08	5.86252e-10
STAB1	3	Putative loss-of-function	150	1033	0.00106698	5.5872e-11	0.0029962	1.67403e-10
ABCA1	9	Putative loss-of-function	77	453	0.000249356	9.8494e-18	2.71124e-19	7.9337e-19
APOA5	11	Putative loss-of-function	19	426	8.75831e-06	3.72355e-08	4.46701e-05	1.11204e-07
ASGR1	17	Putative loss-of-function	30	224	4.08028e-05	2.73962e-08	0.000740814	8.21947e-08
YIPF2	19	Putative loss-of-function	21	2120	2.42378e-09	9.37341e-08	3.12864e-09	4.03532e-09
LDLR	19	Putative loss-of-function	44	213	2.42471e-25	0.0482999	1.03742e-17	7.38527e-25
CELSR2	1	Missense	2070	60254	1.89436e-12	0.404651	3.59724e-07	1.93752e-11
PCSK9	1	Missense	559	7638	1.76726e-99	1.51194e-130	5.27113e-71	1.70946e-129
ANGPTL3	1	Missense	288	13263	0.000222956	3.88876e-05	7.39647e-36	4.90168e-35
SYPL2	1	Missense	204	11017	5.31223e-17	9.20759e-11	3.88583e-16	1.44274e-16
DOCK7	1	Missense	1553	28419	7.00144e-05	0.0226784	1.62866e-35	1.03195e-34
PGM1	1	Missense	524	6546	0.00311344	0.415422	3.53928e-08	1.41577e-08
AMIGO1	1	Missense	230	9291	7.81542e-13	1.21334e-07	1.03239e-12	1.29763e-12
APOB	2	Missense	3198	98381	1.18225e-84	0.170102	1.86582e-99	2.38201e-100
TDRD15	2	Missense	1211	30909	2.55565e-10	0.00685739	1.89419e-07	2.5854e-09
ABCG5	2	Missense	593	22493	3.65812e-28	9.78043e-45	2.05867e-23	3.13263e-44
ABCG8	2	Missense	834	23365	1.45166e-28	2.63995e-11	2.23737e-23	1.31356e-27
SF3B1	2	Missense	323	1730	0.0285971	0.0192428	1.72282e-07	1.32934e-08
STAB1	3	Missense	2007	57259	0.000175805	2.84526e-09	0.00471882	1.63582e-08
SLC33A1	3	Missense	348	12324	2.72782e-09	0.00513681	6.71065e-09	4.16496e-09
UGT2B7	4	Missense	436	11874	3.81482e-10	7.09948e-08	9.70628e-10	1.4746e-12
FGB	4	Missense	338	9742	1.71231e-22	8.37969e-16	2.73422e-22	2.68607e-22
ANKDD1B	5	Missense	395	20796	2.59567e-09	0.000203346	1.62014e-09	2.63318e-09
FAM71B	5	Missense	466	16105	5.28223e-08	0.0080003	8.18118e-08	8.90642e-08
ITK	5	Missense	832	22741	7.30212e-08	0.082582	1.17834e-07	2.41193e-07
SLC22A3	6	Missense	422	6954	1.18609e-11	0.00271867	9.63586e-18	5.75027e-17
VARS	6	Missense	803	25664	3.07984e-08	0.000181227	2.83784e-07	1.81969e-07
TNXB	6	Missense	3275	129194	3.30244e-09	0.000109444	2.14457e-08	1.74185e-08
PLG	6	Missense	539	29532	4.41438e-09	0.0145211	5.23628e-07	2.91151e-08
TAP2	6	Missense	484	21093	7.00669e-08	0.00120906	8.86746e-08	5.91609e-08
C6orf10	6	Missense	351	22944	2.25428e-06	0.00478699	1.81309e-08	4.90087e-08
NOTCH4	6	Missense	1374	38651	4.5316e-09	0.0575088	2.61316e-08	2.19853e-08
NPC1L1	7	Missense	981	32734	3.90829e-09	2.1028e-25	1.20121e-10	1.91436e-29
SNX8	7	Missense	430	13580	2.60737e-16	1.38931e-08	1.3003e-17	6.10018e-17
ABCA1	9	Missense	1509	29613	3.76619e-14	9.01099e-51	3.49482e-18	3.87195e-58
JAK2	9	Missense	817	22414	2.2681e-07	0.00178004	1.98134e-60	1.33747e-61
ASAH2B	10	Missense	229	10827	4.94288e-18	6.79886e-14	5.36095e-18	1.5023e-17
A1CF	10	Missense	390	12390	4.73682e-18	2.12826e-11	6.31613e-18	1.57368e-17
APOA1	11	Missense	253	4803	1.63931e-10	4.60972e-05	3.99334e-11	1.17271e-11
SIK3	11	Missense	832	22856	5.46433e-10	0.00330028	7.89026e-10	1.76275e-09
NR1H4	12	Missense	334	15180	8.1161e-09	8.02529e-15	3.07332e-06	5.24025e-14
SH2B3	12	Missense	611	18304	9.64325e-05	1.40859e-09	1.17082e-07	3.11584e-09
SCARB1	12	Missense	435	13124	0.00245063	2.10367e-09	1.53383e-09	1.91951e-24
LIPC	15	Missense	465	8884	8.96525e-12	5.01063e-13	2.24154e-08	1.00941e-12
LCAT	16	Missense	321	4949	0.0812303	1.31595e-06	0.000811567	5.18861e-21
ZFHX3	16	Missense	2985	86067	1.72774e-08	0.657577	1.65981e-05	1.29804e-07
GLTPD2	17	Missense	270	7765.02	2.15716e-06	1.09939e-08	0.00124225	6.808e-08
SHBG	17	Missense	451	10524	1.644e-09	4.353e-06	2.6571e-09	5.94253e-09
SRSF2	17	Missense	93	861	1.12498e-05	0.000249976	3.30506e-10	1.99074e-09
MFSD11	17	Missense	432	11435	0.0532381	0.00323433	3.72415e-09	2.56778e-08
LIPG	18	Missense	440	8092	1.24785e-37	1.41685e-23	8.49181e-36	8.31987e-37
ZNF559-ZNF177	19	Missense	1095	37947	0.316034	0.854334	3.00561e-14	1.94733e-13
ZNF177	19	Missense	450	23364	0.246717	0.549599	1.75572e-14	1.17462e-13
ATG4D	19	Missense	481	10517	5.90888e-10	0.14881	2.50162e-08	3.55326e-09
KRI1	19	Missense	609	15589	1.33639e-12	0.000530063	1.97756e-14	1.14353e-13
LDLR	19	Missense	733	19096	1.04235e-16	9.31101e-50	2.15605e-42	5.24756e-142
KANK2	19	Missense	713	36235	3.02613e-08	0.000423319	2.43021e-05	3.06533e-07
DOCK6	19	Missense	1813	60513	7.21047e-08	0.148543	1.36309e-08	7.5665e-08
TM6SF2	19	Missense	277	12327	0.000305374	1.99325e-10	0.000643422	2.89808e-10
CEACAM20	19	Missense	405	12747	0.000191538	0.00281994	5.44308e-08	1.6539e-07
PVR	19	Missense	295	7964	4.9096e-15	1.40492e-16	9.33239e-09	1.22125e-15
BCL3	19	Missense	316	5359	6.61468e-08	8.3295e-05	1.92011e-07	2.98821e-07
NECTIN2	19	Missense	502	29141	4.22412e-06	0.0528149	1.52978e-06	3.58338e-08
TOMM40	19	Missense	258	3563	2.56028e-09	6.55058e-06	4.51052e-09	9.72155e-09
APOE	19	Missense	298	6576.01	5.59089e-26	0.392	5.77105e-17	4.61171e-25
CLPTM1	19	Missense	518	9414	1.04174e-26	7.30743e-13	8.65247e-25	7.35458e-26
MARK4	19	Missense	2756	56965	1.09956e-76	1.25508e-11	6.28292e-66	1.27622e-75
PPP1R37	19	Missense	603	7816	6.12543e-16	0.00987081	4.33819e-15	3.33067e-15
NKPD1	19	Missense	478	12710	1.68633e-67	7.84853e-30	1.34309e-66	9.73653e-67
FCGRT	19	Missense	307	11466	1.13168e-09	8.17376e-13	1.55691e-09	6.06604e-12
PPARA	22	Missense	300	9298	1.47112e-10	5.17712e-07	1.8617e-10	4.73177e-10
APOB	2	Synonymous	1290	46100	1.75757e-38	1.28473e-06	1.82967e-32	1.05454e-37
ABCG5	2	Synonymous	244	4996	5.10368e-14	3.39878e-09	1.92083e-13	1.21347e-13
FAM71B	5	Synonymous	167	14066	4.7241e-08	0.00468448	9.58696e-08	9.02584e-08
ITK	5	Synonymous	357	21294	7.00369e-08	0.00253377	1.47456e-07	1.31097e-07
SLC22A3	6	Synonymous	184	11175	5.12376e-29	2.56229e-22	6.33299e-29	8.15918e-29
TNXB	6	Synonymous	1582	78357.7	7.18263e-10	0.00246987	5.1127e-08	1.99093e-09
OR13C8	9	Synonymous	89	13092	3.78858e-13	1.05093e-08	3.58934e-13	5.18363e-13
RIPOR1	16	Synonymous	380	6400	7.05457e-06	0.224336	1.19492e-09	3.58479e-09
EIF3G	19	Synonymous	171	12886	1.25599e-07	0.000240361	1.82854e-07	2.11126e-07
DNM2	19	Synonymous	369	13113	3.82366e-09	2.11563e-07	1.37466e-08	8.75427e-09
SMARCA4	19	Synonymous	716	33602	1.2476e-50	5.34754e-08	3.07011e-47	6.59224e-50
LDLR	19	Synonymous	329	10153	5.34193e-14	3.22618e-05	2.05176e-09	2.06946e-13
DOCK6	19	Synonymous	839	39702	3.60468e-18	0.0633152	2.40678e-14	1.02114e-17
ZNF224	19	Synonymous	164	5448	1.13901e-07	0.00336341	1.98495e-07	2.12347e-07
BCAM	19	Synonymous	272	13717	3.12561e-05	5.24407e-06	1.46032e-09	4.45239e-09
CD3EAP	19	Synonymous	161	4793	1.27755e-19	8.04156e-12	1.73405e-31	5.19898e-31
ERCC1	19	Synonymous	406	9580	3.63465e-21	3.0364e-16	3.44445e-31	1.02895e-30
PCSK9	1	Putative loss-of-function and disruptive missense	165	3190	1.35131e-97	3.27933e-251	1.82613e-71	3.61222e-251
ANGPTL3	1	Putative loss-of-function and disruptive missense	53	237	5.13912e-06	1.40504e-14	1.03915e-07	4.21885e-14
PGM1	1	Putative loss-of-function and disruptive missense	158	1302	4.30218e-09	0.0673683	6.26276e-09	7.61825e-09
APOB	2	Putative loss-of-function and disruptive missense	196	2478	1.82397e-66	0.738168	4.91348e-101	1.48106e-100
ABCG5	2	Putative loss-of-function and disruptive missense	190	4887	1.26848e-11	1.51557e-22	1.87983e-08	3.97375e-22
ABCG8	2	Putative loss-of-function and disruptive missense	268	7893	8.58853e-09	1.91297e-15	4.1354e-07	5.10703e-15
SF3B1	2	Putative loss-of-function and disruptive missense	53	208	5.40942e-09	4.0456e-09	1.78934e-08	6.16895e-09
STAB1	3	Putative loss-of-function and disruptive missense	855	14414	0.0142976	8.33414e-10	0.0404703	1.88799e-09
SLC33A1	3	Putative loss-of-function and disruptive missense	96	4853	2.58529e-09	1.3749e-08	2.52643e-09	3.53708e-09
SH3TC1	4	Putative loss-of-function and disruptive missense	386	19596	1.34076e-07	2.97492e-05	7.24591e-07	3.41451e-07
UGT2B7	4	Putative loss-of-function and disruptive missense	112	5602	3.858e-10	6.33932e-12	4.18691e-10	1.76057e-11
FGB	4	Putative loss-of-function and disruptive missense	163	6452	1.56547e-22	3.47593e-21	1.73668e-22	2.41449e-22
TIMD4	5	Putative loss-of-function and disruptive missense	36	314	1.71597e-05	1.05118e-08	0.000663276	3.14953e-08
PLG	6	Putative loss-of-function and disruptive missense	158	8550	1.0925e-07	1.86661e-06	1.34928e-07	1.73093e-07
TAP2	6	Putative loss-of-function and disruptive missense	230	11465	2.22064e-08	7.57769e-05	4.62062e-08	4.3759e-08
NPC1L1	7	Putative loss-of-function and disruptive missense	611	10664	1.03818e-06	1.3973e-34	9.73569e-07	2.04595e-34
ABCA1	9	Putative loss-of-function and disruptive missense	997	11088	2.88401e-12	1.65047e-68	4.58532e-36	7.1112e-69
JAK2	9	Putative loss-of-function and disruptive missense	312	2404	2.99485e-62	2.07053e-11	2.03823e-61	7.8441e-62
APOA1	11	Putative loss-of-function and disruptive missense	44	993	8.53433e-12	3.1155e-13	8.44129e-12	8.7419e-13
NR1H4	12	Putative loss-of-function and disruptive missense	234	7421	1.04798e-06	3.5001e-10	1.3732e-06	8.60131e-10
SCARB1	12	Putative loss-of-function and disruptive missense	152	2789	1.66684e-18	8.05238e-27	3.75102e-10	2.53588e-26
LIPC	15	Putative loss-of-function and disruptive missense	245	4166	1.77834e-05	4.37463e-13	0.000469057	1.30385e-12
LCAT	16	Putative loss-of-function and disruptive missense	249	1416	4.42562e-10	2.75168e-22	2.17951e-06	8.25892e-22
ASGR1	17	Putative loss-of-function and disruptive missense	39	270	3.48058e-05	6.7169e-09	0.000888758	2.0176e-08
ABCA6	17	Putative loss-of-function and disruptive missense	555	6303	0.00231269	5.11357e-09	0.0157944	1.53929e-08
LIPG	18	Putative loss-of-function and disruptive missense	201	1340	0.000370612	2.16634e-12	2.87567e-05	6.43885e-12
YIPF2	19	Putative loss-of-function and disruptive missense	22	2121	2.4246e-09	9.63604e-08	3.12845e-09	4.03736e-09
LDLR	19	Putative loss-of-function and disruptive missense	459	4846	1.85342e-47	9.72573e-142	3.27804e-69	2.1965e-141
NECTIN2	19	Putative loss-of-function and disruptive missense	118	1066	1.10709e-10	0.446415	5.79381e-08	3.34059e-10
APOE	19	Putative loss-of-function and disruptive missense	86	1093	8.14081e-13	3.96962e-10	7.82006e-11	2.48845e-12
PCSK9	1	Disruptive missense	122	2433	1.15559e-74	1.50404e-127	1.72532e-71	5.4868e-127
ANGPTL3	1	Disruptive missense	24	138	5.40974e-05	1.50605e-08	0.000371147	4.51355e-08
PGM1	1	Disruptive missense	120	1176	4.3264e-09	0.0361722	6.14213e-09	7.58278e-09
APOB	2	Disruptive missense	79	1898	7.19129e-59	4.33275e-62	4.02155e-101	1.21518e-100
ABCG5	2	Disruptive missense	142	4409	2.86908e-11	7.96414e-17	1.70352e-08	2.3504e-16
ABCG8	2	Disruptive missense	200	6532	5.66061e-05	5.69703e-09	0.000201454	1.57734e-08
SF3B1	2	Disruptive missense	50	204	5.3763e-09	4.87629e-09	1.78983e-08	6.73289e-09
SLC33A1	3	Disruptive missense	72	4615	2.52658e-09	8.31019e-09	2.40803e-09	3.2656e-09
UGT2B7	4	Disruptive missense	73	5421	3.84502e-10	3.42363e-13	4.09512e-10	7.38076e-13
FGB	4	Disruptive missense	142	6270	1.55949e-22	4.15974e-21	1.68395e-22	2.38365e-22
PLG	6	Disruptive missense	124	8448	1.08804e-07	1.49504e-06	1.34506e-07	1.7153e-07
TAP2	6	Disruptive missense	204	11359	2.21436e-08	8.22083e-05	4.60069e-08	4.36296e-08
NPC1L1	7	Disruptive missense	548	9995	1.52019e-06	5.86979e-30	9.19895e-07	9.57212e-30
ABCA1	9	Disruptive missense	920	10635	4.67729e-12	3.02514e-58	2.06157e-24	1.93597e-58
JAK2	9	Disruptive missense	252	2150	2.55535e-62	1.20874e-12	1.86265e-61	6.75822e-62
APOA1	11	Disruptive missense	29	959	8.62628e-12	4.01109e-12	8.32773e-12	6.24301e-12
NR1H4	12	Disruptive missense	202	7278	1.03588e-06	5.01411e-10	1.35498e-06	1.22532e-09
SCARB1	12	Disruptive missense	123	2649	1.89463e-18	3.04199e-25	3.62015e-10	9.59757e-25
LIPC	15	Disruptive missense	211	3954	1.70977e-05	2.4225e-13	0.000451638	7.12985e-13
LCAT	16	Disruptive missense	231	1316	1.85378e-09	8.65227e-22	3.63385e-07	2.59431e-21
LIPG	18	Disruptive missense	176	1144	0.000608433	1.36476e-11	0.000628079	4.08459e-11
LDLR	19	Disruptive missense	416	4671	4.91674e-44	1.17448e-142	2.47277e-60	2.62378e-142
NECTIN2	19	Disruptive missense	91	700	7.1685e-09	0.000909086	3.62716e-08	1.8e-08
APOE	19	Disruptive missense	70	1045	7.93252e-13	1.47011e-10	7.64368e-11	2.41784e-12
PCSK9	1	Protein-truncating	56	885	9.88229e-108	1.47564e-187	2.6026e-71	4.53727e-187
ANGPTL3	1	Protein-truncating	42	937	4.76776e-58	1.98341e-83	3.64037e-51	6.24048e-83
DOCK7	1	Protein-truncating	136	1321	5.46758e-58	5.71292e-59	4.51114e-51	1.95185e-58
APOB	2	Protein-truncating	144	806	2.7718e-98	2.25528e-298	2.69071e-121	4.08816e-298
ABCG5	2	Protein-truncating	57	562	1.04831e-05	8.47917e-10	0.000451829	2.55169e-09
ABCG8	2	Protein-truncating	79	1421	4.11136e-08	4.32394e-11	7.35089e-08	1.31049e-10
STAB1	3	Protein-truncating	191	1921	0.00114846	4.02006e-14	0.0166031	1.1946e-13
ALB	4	Protein-truncating	40	198	2.6229e-10	3.59487e-10	1.10146e-07	4.56086e-10
TIMD4	5	Protein-truncating	27	381.001	8.08386e-10	4.6541e-16	6.00369e-05	1.33227e-15
NPC1L1	7	Protein-truncating	73	746	0.00260011	5.36986e-08	0.0105574	1.60702e-07
GIGYF1	7	Protein-truncating	66	161	1.50168e-06	7.56062e-09	2.61727e-06	2.2551e-08
ABCA1	9	Protein-truncating	92	573	0.000107865	2.37075e-17	7.43677e-22	2.23764e-21
HBB	11	Protein-truncating	38	279	5.30356e-06	3.00232e-11	0.00460067	9.0058e-11
APOA5	11	Protein-truncating	25	456	9.32118e-06	6.41861e-08	4.64965e-05	1.9165e-07
G6PC	17	Protein-truncating	27	752	8.16534e-07	1.84844e-09	1.27242e-05	5.51193e-09
YIPF2	19	Protein-truncating	26	2145	2.44237e-09	1.10765e-07	3.15264e-09	4.07294e-09
LDLR	19	Protein-truncating	66	351	5.20174e-25	0.000118492	3.49506e-19	1.58674e-24
CALR	19	Protein-truncating	12	120	1.33295e-08	5.39674e-07	5.68587e-08	3.17623e-08
ZNF229	19	Protein-truncating	54	5649.03	3.2213e-30	2.50616e-29	3.44704e-30	4.76004e-30
ASXL1	20	Protein-truncating	122	1079	6.39493e-05	2.87003e-08	0.000148878	8.65069e-08
PCSK9	1	Protein-truncating and disruptive missense	178	3318	1.10566e-98	4.41429e-279	1.89573e-71	2.98646e-279
ANGPTL3	1	Protein-truncating and disruptive missense	66	1075	2.31722e-58	7.35873e-90	4.04731e-51	2.41494e-89
DOCK7	1	Protein-truncating and disruptive missense	217	1695	2.16138e-58	4.03378e-53	5.51595e-51	7.48763e-58
PGM1	1	Protein-truncating and disruptive missense	169	1471	4.64527e-09	0.104159	7.25659e-09	8.45451e-09
APOB	2	Protein-truncating and disruptive missense	223	2704	1.71562e-75	3.04474e-10	5.30737e-101	1.59835e-100
ABCG5	2	Protein-truncating and disruptive missense	199	4971	1.23484e-11	4.87509e-23	1.90842e-08	1.27827e-22
ABCG8	2	Protein-truncating and disruptive missense	279	7953	8.4875e-09	7.0182e-16	4.15425e-07	1.9984e-15
SF3B1	2	Protein-truncating and disruptive missense	54	214	5.58744e-09	1.17347e-08	1.79058e-08	9.39338e-09
STAB1	3	Protein-truncating and disruptive missense	896	15302	0.0109529	5.37972e-12	0.0431029	1.1104e-11
SLC33A1	3	Protein-truncating and disruptive missense	103	4970	2.60875e-09	1.03385e-08	2.59802e-09	3.51137e-09
SH3TC1	4	Protein-truncating and disruptive missense	407	19875	1.36296e-07	4.1448e-05	7.36164e-07	3.4645e-07
UGT2B7	4	Protein-truncating and disruptive missense	123	5941	3.97109e-10	1.03487e-11	4.49715e-10	3.12912e-11
FGB	4	Protein-truncating and disruptive missense	164	6453	1.56561e-22	3.27611e-21	1.73668e-22	2.41251e-22
TIMD4	5	Protein-truncating and disruptive missense	43	515.001	4.57226e-10	5.5817e-17	7.94246e-05	1.67862e-16
PLG	6	Protein-truncating and disruptive missense	160	8549	1.09251e-07	1.74824e-06	1.34927e-07	1.72818e-07
TAP2	6	Protein-truncating and disruptive missense	236	11475	2.22015e-08	7.43386e-05	4.6206e-08	4.37533e-08
NPC1L1	7	Protein-truncating and disruptive missense	621	10741	1.04014e-06	2.39014e-35	9.77903e-07	3.41904e-35
ABCA1	9	Protein-truncating and disruptive missense	1012	11208	2.72123e-12	4.00583e-69	2.11373e-38	1.74802e-69
JAK2	9	Protein-truncating and disruptive missense	316	2418	2.96458e-62	4.2687e-11	2.03825e-61	7.7756e-62
APOA1	11	Protein-truncating and disruptive missense	51	1007	8.53567e-12	2.36483e-13	8.44166e-12	6.75238e-13
NR1H4	12	Protein-truncating and disruptive missense	236	7453	1.04885e-06	2.46516e-10	1.37963e-06	5.95343e-10
SCARB1	12	Protein-truncating and disruptive missense	156	2804	1.43148e-18	1.525e-28	3.76304e-10	4.75594e-28
LIPC	15	Protein-truncating and disruptive missense	247	4640	1.32985e-06	2.16764e-16	0.000383783	6.66134e-16
LCAT	16	Protein-truncating and disruptive missense	254	1425	4.43669e-10	1.07596e-22	8.54439e-07	3.22889e-22
ASGR1	17	Protein-truncating and disruptive missense	43	284	3.66731e-05	2.80389e-08	0.000895491	8.42276e-08
G6PC	17	Protein-truncating and disruptive missense	126	1702	1.14548e-07	2.17417e-10	2.6715e-05	6.60578e-10
ABCA6	17	Protein-truncating and disruptive missense	587	6667	0.00203634	3.25743e-11	0.0166833	9.72218e-11
LIPG	18	Protein-truncating and disruptive missense	212	1405	0.000324995	4.2761e-14	4.21695e-07	1.26787e-13
YIPF2	19	Protein-truncating and disruptive missense	27	2146	2.4432e-09	1.13824e-07	3.15249e-09	4.07479e-09
LDLR	19	Protein-truncating and disruptive missense	481	4984	1.59086e-47	1.57155e-144	9.36638e-78	3.54359e-144
ZNF229	19	Protein-truncating and disruptive missense	86	5810.04	3.14238e-30	3.70086e-28	3.51836e-30	4.9262e-30
NECTIN2	19	Protein-truncating and disruptive missense	126	1105	1.13933e-10	0.405352	5.94927e-08	3.43729e-10
APOE	19	Protein-truncating and disruptive missense	89	1110	8.27582e-13	6.10258e-10	7.9463e-11	2.53098e-12
ASXL1	20	Protein-truncating and disruptive missense	126	1088	6.40202e-05	1.61112e-08	0.000148857	4.85159e-08

### Sheet: Supplementary Table 4
Supplementary Table 4. Gene-centric noncoding analysis results of total cholesterol (TC) using the UK Biobank 500k WGS data (n = 462,458). Results for the significant genes (STAAR-O P-value < 3.57E-07 across protein-coding genes, and STAAR-O P-value < 2.50E-06 across ncRNA genes) are presented in the table. Four statistical tests were compared: SKAT, Burden, ACAT-V and STAAR-O. Chr (chromosome); …
Gene	Chr	Category	#SNV	cMAC	SKAT	Burden	ACAT-V	STAAR-O
PCSK9	1	UTR	623	54162	0.0351788	0.0568252	2.05473e-20	6.7453e-20
SYPL2	1	UTR	940	30180	6.91819e-08	0.796131	4.19344e-05	2.9018e-07
USP1	1	UTR	674	30396	1.20923e-08	0.000762954	7.14312e-07	4.02972e-08
BSND	1	UTR	3139	191169	0.0169393	0.561295	4.08878e-12	1.33664e-11
USP24	1	UTR	1076	30081	1.54164e-08	0.0087492	7.74834e-07	4.40908e-08
HS1BP3	2	UTR	4511	171729	0.00013082	0.0123585	1.09788e-48	3.47717e-48
GDF7	2	UTR	2600	112184	3.71183e-12	0.0574466	7.13922e-05	2.15264e-11
APOB	2	UTR	366	13955	1.53502e-15	0.146309	8.08897e-12	6.43929e-15
THADA	2	UTR	2592	82477	9.71579e-09	0.047589	5.60317e-08	2.62306e-08
LAMTOR3	4	UTR	1232	43150	3.06255e-09	0.000165119	2.20132e-10	5.92246e-10
GCNT4	5	UTR	1655	93630	1.01727e-07	0.697094	1.03583e-05	1.17307e-07
COL4A3BP	5	UTR	4363	208366	1.86499e-17	0.00217882	1.74949e-08	1.05395e-16
ANKDD1B	5	UTR	354	23608	1.01783e-09	0.0122171	2.6172e-05	4.05013e-09
HAVCR2	5	UTR	441	23264	3.93128e-09	0.0146381	8.44562e-09	5.54027e-09
MED7	5	UTR	798	40527	1.08135e-08	2.54375e-06	6.08138e-08	2.78858e-08
FAM71B	5	UTR	233	10548	2.47303e-08	0.00130369	4.24661e-08	4.5938e-08
HSPA1A	6	UTR	330	20016	2.26389e-08	8.39331e-07	1.99872e-07	6.66788e-08
IGF2R	6	UTR	2468	98496	1.31581e-11	0.645274	1.84607e-08	3.58567e-11
HLA-DQB2	6	UTR	348	19914	3.03018e-08	0.164047	6.0889e-06	1.20796e-07
PPT2	6	UTR	255	12561	4.2903e-09	9.41548e-06	5.84286e-09	7.10304e-09
FADS1	11	UTR	2174	61922	2.87767e-09	1.43859e-09	0.000753352	4.08883e-09
ZPR1	11	UTR	1472	43980	6.82113e-20	4.73761e-09	9.46502e-19	2.03076e-19
APOA5	11	UTR	261	14572	2.48125e-31	1.69809e-16	5.81241e-31	5.1256e-31
THAP11	16	UTR	564	17934	0.00228715	0.0124284	1.75327e-11	5.59343e-11
LCAT	16	UTR	299	6889	9.74494e-05	0.000457896	2.63475e-14	8.04912e-14
PHLPP2	16	UTR	2066	96841	3.34763e-07	0.00460075	4.02219e-08	1.08381e-07
AP1G1	16	UTR	2619	72120	1.25533e-08	0.778887	0.00212283	5.69478e-08
IST1	16	UTR	2308	86789	3.33597e-09	0.122916	0.000108765	1.68708e-08
C17orf107	17	UTR	912	50376	4.3291e-07	0.000368382	5.63993e-08	1.33244e-07
EIF5A	17	UTR	726	43131	9.04994e-20	0.00188304	3.35545e-36	1.01731e-35
MPDU1	17	UTR	441	14274	5.39649e-09	0.000138598	9.27617e-09	9.66251e-09
LIPG	18	UTR	3447	155866	6.26619e-07	0.134009	8.40394e-06	2.73205e-07
S1PR2	19	UTR	882	54181	2.42913e-08	0.241037	4.59499e-08	6.04436e-08
ILF3	19	UTR	2707	94063	9.89358e-49	1.40482e-16	1.11636e-34	2.01599e-51
TMED1	19	UTR	400	11798	1.32322e-05	0.0622477	4.53731e-10	1.38815e-09
CARM1	19	UTR	930	48089	1.75428e-09	0.370899	2.02636e-06	7.0534e-09
SMARCA4	19	UTR	2691	79523	3.39578e-23	3.17615e-10	4.6957e-21	1.93022e-22
LDLR	19	UTR	962	38221	3.98131e-12	0.142519	6.28753e-16	1.9984e-15
BEST2	19	UTR	433	16313	0.0226292	0.0294076	1.02169e-07	3.24805e-07
MAU2	19	UTR	1189	53270	1.23775e-14	0.134314	2.28679e-17	6.332e-17
GATAD2A	19	UTR	2229	103483	4.40724e-29	4.65989e-05	1.5326e-27	1.46505e-28
LPAR2	19	UTR	764	43664	0.0026027	0.09023	4.20326e-10	1.37534e-09
BCL3	19	UTR	205	14924.1	9.45076e-12	0.0445441	3.59838e-26	1.10622e-25
BCAM	19	UTR	552	19747	9.55605e-10	0.0165216	1.23319e-08	3.20655e-09
TOMM40	19	UTR	1014	51651	1.69122e-06	0.713959	1.13732e-08	3.66969e-08
APOC1	19	UTR	105	3950	8.53564e-19	2.62532e-09	2.66644e-20	7.56287e-20
RELB	19	UTR	312	12787	1.35965e-24	1.00407e-18	4.45727e-23	5.03017e-24
CD3EAP	19	UTR	891	86872	2.33298e-10	0.649316	1.77072e-11	5.50818e-11
ZYG11B	1	Upstream	397	23350	0.305431	0.0731117	1.92374e-08	6.29581e-08
GDF7	2	Upstream	518	20860	1.1976e-05	0.0333733	4.97671e-12	1.53525e-11
TDRD15	2	Upstream	332	13709	8.98325e-08	4.98945e-05	6.16061e-06	3.45661e-07
NOTCH4	6	Upstream	295	20500	4.25151e-09	5.17944e-08	6.14655e-09	7.16069e-09
DNM2	19	Upstream	433	13254	3.39478e-14	0.000406421	3.07629e-15	8.43769e-15
LDLR	19	Upstream	297	13989	6.90906e-20	0.0620201	3.3154e-21	1.04121e-20
BCL3	19	Upstream	402	13611	0.0130162	0.0468025	1.91287e-10	6.16637e-10
CBLC	19	Upstream	367	12502	4.3024e-14	6.20721e-05	3.8149e-10	1.9762e-13
APOE	19	Upstream	517	15630	1.87325e-11	0.0244225	1.20581e-07	7.26124e-11
CDPF1	22	Upstream	537	41674.1	7.20563e-07	0.00259725	2.80989e-09	8.24079e-09
TRMU	22	Upstream	409	27659	1.475e-07	0.0777083	3.3914e-09	9.55701e-09
KIAA1324	1	Downstream	295	15441	1.63073e-15	9.24886e-16	1.88102e-14	2.66454e-15
CYB561D1	1	Downstream	365	55438	5.74338e-13	0.154949	4.60098e-15	1.29896e-14
AMIGO1	1	Downstream	348	65675	4.84791e-21	0.000177859	5.30046e-15	2.77406e-20
GDF7	2	Downstream	87	1561	0.00244191	0.545553	2.06722e-08	6.23168e-08
HAVCR2	5	Downstream	339	40114	4.48017e-10	4.68923e-08	5.12289e-09	1.29961e-09
HIST1H4A	6	Downstream	395	20411	9.33505e-08	0.664729	1.50186e-05	3.26156e-07
HLA-DQA1	6	Downstream	207	25422	8.17686e-09	0.000247135	1.25661e-08	1.37943e-08
APOA5	11	Downstream	103	8895	8.19798e-20	4.07455e-18	1.16532e-19	1.43659e-19
ASGR2	17	Downstream	456	35086	5.1604e-35	7.86471e-06	2.27943e-60	6.32552e-60
AP1M2	19	Downstream	373	25703	3.24128e-09	0.28973	3.32464e-06	1.21708e-08
C19orf38	19	Downstream	263	17371	1.42671e-16	0.419584	3.33736e-10	6.66134e-16
SMARCA4	19	Downstream	351	22710	0.000664882	0.0466711	2.66949e-15	8.65974e-15
KANK2	19	Downstream	388	21339	2.18628e-12	0.000140489	9.18299e-12	5.16243e-12
MAU2	19	Downstream	341	26897	6.67317e-06	0.189619	1.09557e-09	3.26846e-09
BCL3	19	Downstream	371	16093	3.80698e-28	3.08516e-09	1.33332e-28	3.39275e-28
BCAM	19	Downstream	412	23187	7.59519e-111	7.64549e-08	3.15101e-109	1.23188e-110
TOMM40	19	Downstream	493	31510	3.47092e-18	2.0855e-19	2.14864e-16	8.08563e-19
APOC1	19	Downstream	349	10159	0.00396401	0.470714	2.85136e-13	8.82405e-13
MARK4	19	Downstream	310	22812	1.16885e-20	0.0205786	3.47472e-31	1.05726e-30
CKM	19	Downstream	317	22744	8.19531e-21	0.0232523	3.45742e-31	1.05242e-30
IRF2BP1	19	Downstream	357	8664	0.00983088	0.0168954	6.3783e-08	1.99398e-07
CELSR2	1	Promoter (CAGE)	967	20761	6.47876e-09	0.0194038	1.24877e-07	2.06905e-08
ANGPTL3	1	Promoter (CAGE)	189	16007	4.7336e-08	1.73012e-05	5.317e-50	1.76409e-49
DOCK7	1	Promoter (CAGE)	262	13204	1.36141e-09	6.85576e-07	5.50817e-09	3.38187e-09
AMPD2	1	Promoter (CAGE)	536	24550	1.30987e-20	6.32873e-10	7.18439e-16	6.52909e-20
USP24	1	Promoter (CAGE)	798	22024	2.60192e-06	0.10954	1.22555e-24	3.80021e-24
GDF7	2	Promoter (CAGE)	216	7473.01	7.45232e-11	0.000292663	1.91651e-12	5.56155e-12
SNX17	2	Promoter (CAGE)	305	27862	5.94851e-09	0.000518569	9.79543e-06	3.0015e-08
ABCG5	2	Promoter (CAGE)	154	7372	1.3695e-24	1.40946e-17	7.03355e-24	3.66954e-24
APOA5	11	Promoter (CAGE)	50	8707	2.82092e-31	4.22623e-29	3.18142e-31	4.44518e-31
APOA1	11	Promoter (CAGE)	535	15475	0.00049946	1.15627e-06	1.14684e-10	3.66805e-10
C17orf107	17	Promoter (CAGE)	384	22964	3.2364e-08	3.52257e-05	2.42427e-08	4.07407e-08
EIF5A	17	Promoter (CAGE)	966	34652	8.36487e-20	0.000670805	2.82917e-36	8.28138e-36
SRSF2	17	Promoter (CAGE)	913	21381	0.202532	0.793961	7.54426e-09	2.49505e-08
EIF3G	19	Promoter (CAGE)	308	29164	2.12681e-08	0.502048	4.01035e-07	6.73984e-08
QTRT1	19	Promoter (CAGE)	159	1639	1.17364e-12	0.0161617	3.71656e-15	1.13243e-14
CARM1	19	Promoter (CAGE)	722	34207	4.84704e-08	0.924017	1.3628e-06	1.507e-07
SMARCA4	19	Promoter (CAGE)	568	23001	3.26715e-17	1.70528e-20	1.34427e-21	3.69928e-21
LDLR	19	Promoter (CAGE)	597	14285	7.28929e-11	0.037717	3.68013e-21	1.12445e-20
PBX4	19	Promoter (CAGE)	234	19967	5.45936e-16	1.09229e-11	1.60617e-15	1.11022e-15
LPAR2	19	Promoter (CAGE)	513	23629	5.35581e-05	0.0131244	2.43068e-10	7.68275e-10
APOE	19	Promoter (CAGE)	519	9821	3.12497e-22	0.489329	8.41875e-17	1.1895e-21
APOC1	19	Promoter (CAGE)	128	4023	5.19308e-08	0.00190895	5.12676e-16	1.55431e-15
RELB	19	Promoter (CAGE)	382	7939	4.2215e-30	0.000466078	4.34573e-24	1.45573e-29
CDPF1	22	Promoter (CAGE)	226	9116	5.3069e-10	1.48896e-05	6.34773e-10	8.33662e-10
CELSR2	1	Promoter (DHS)	1095	28991.1	6.85393e-10	0.436533	1.78213e-07	2.58273e-09
PCSK9	1	Promoter (DHS)	762	33603	9.40962e-06	2.53145e-05	4.84499e-17	1.57111e-16
ANGPTL3	1	Promoter (DHS)	219	15456	8.79238e-06	0.0262382	3.40178e-34	1.08865e-33
DOCK7	1	Promoter (DHS)	599	28289	1.92665e-09	0.000750436	1.21149e-08	4.99789e-09
AMPD2	1	Promoter (DHS)	1218	45761	3.74901e-20	1.45079e-06	1.45776e-15	1.73333e-19
MYBPHL	1	Promoter (DHS)	932	24844	3.96105e-18	5.05743e-10	1.33652e-14	1.71567e-17
C1orf194	1	Promoter (DHS)	473	35223	1.01555e-11	0.72452	1.20516e-09	2.72609e-11
BSND	1	Promoter (DHS)	360	15587	0.000437386	0.00115869	8.0124e-09	2.44093e-08
USP24	1	Promoter (DHS)	1164	33249	6.56962e-08	0.452836	1.87181e-24	5.78928e-24
HS1BP3	2	Promoter (DHS)	2553	84402	0.276095	0.676225	8.39515e-17	2.64414e-16
GDF7	2	Promoter (DHS)	986	41491	9.22909e-06	0.661777	1.01477e-11	3.09908e-11
LDAH	2	Promoter (DHS)	831	29012	0.407766	0.213175	6.94606e-16	2.44249e-15
ATRAID	2	Promoter (DHS)	741	34572	8.58613e-12	0.00386545	1.2328e-05	3.26774e-11
ABCG5	2	Promoter (DHS)	837	25240	1.95361e-18	2.43627e-08	2.2429e-23	6.54421e-23
ANKRD31	5	Promoter (DHS)	1178	34342	7.98119e-08	0.683097	5.1061e-06	3.14495e-07
SLC17A2	6	Promoter (DHS)	930	66477	9.69853e-07	5.8201e-08	0.000206363	2.29319e-07
RNF5	6	Promoter (DHS)	296	13814	2.15187e-09	1.40619e-07	4.14897e-09	4.13833e-09
APOA5	11	Promoter (DHS)	784	29403	3.53114e-20	2.82951e-08	4.43045e-19	1.09263e-19
APOA1	11	Promoter (DHS)	1367	32408	0.000598067	0.00559287	2.51958e-10	7.81836e-10
TAGLN	11	Promoter (DHS)	1052	47824	2.93392e-08	0.0223083	0.000190926	1.32019e-07
ST3GAL4	11	Promoter (DHS)	799	40193	4.01709e-12	0.000242808	1.41203e-09	1.61635e-11
LCAT	16	Promoter (DHS)	744	27221	0.0241634	0.0199284	9.34295e-14	3.04201e-13
TAT	16	Promoter (DHS)	743	34635	2.13671e-08	0.71241	1.8053e-06	7.46026e-08
TXNL4B	16	Promoter (DHS)	1112	50625.6	2.35525e-11	0.0174204	6.0544e-14	1.88072e-13
GLTPD2	17	Promoter (DHS)	545	18846	1.30849e-18	1.67002e-18	5.11842e-14	3.23334e-18
MINK1	17	Promoter (DHS)	1408	49245	4.45319e-06	0.0866823	8.08401e-08	2.28631e-07
C17orf107	17	Promoter (DHS)	742	50311	2.36905e-07	0.000962702	5.66453e-08	1.20764e-07
MPDU1	17	Promoter (DHS)	1301	37392	4.6704e-11	0.000177182	2.47355e-08	1.4801e-10
ATG4D	19	Promoter (DHS)	1439	60648	3.2535e-33	0.0139037	3.17635e-31	5.42365e-34
KRI1	19	Promoter (DHS)	889	33163	3.14951e-10	0.0794903	4.23697e-14	1.25344e-13
ILF3	19	Promoter (DHS)	1954	93263	1.14118e-08	0.157487	2.72262e-05	6.35886e-09
QTRT1	19	Promoter (DHS)	703	39707	1.23973e-06	3.00696e-06	8.73491e-14	2.91545e-13
DNM2	19	Promoter (DHS)	3228	105177	7.4342e-17	0.429108	2.47141e-14	4.44089e-16
SMARCA4	19	Promoter (DHS)	1212	44463	2.86601e-19	1.93487e-06	2.51673e-21	7.5001e-21
LDLR	19	Promoter (DHS)	1266	40963	5.00336e-19	3.61032e-11	1.03974e-20	3.10883e-20
KANK2	19	Promoter (DHS)	1166	51656	2.68597e-08	0.0109458	0.000102459	1.08479e-07
DOCK6	19	Promoter (DHS)	2095	94705	6.02654e-07	4.85603e-05	2.12887e-08	6.47319e-08
RGL3	19	Promoter (DHS)	638	25567	0.000445943	0.00146244	8.72226e-10	2.81477e-09
FBXW9	19	Promoter (DHS)	963	16070	0.375612	0.688289	4.38155e-08	1.33095e-07
TMEM161A	19	Promoter (DHS)	756	38745	9.67199e-15	0.0085047	2.35819e-16	6.66134e-16
RFXANK	19	Promoter (DHS)	686	28266	3.33514e-09	0.00455608	1.95884e-12	5.72231e-12
LPAR2	19	Promoter (DHS)	913	40862	9.36839e-05	0.360121	4.26447e-10	1.33921e-09
IGSF23	19	Promoter (DHS)	933	30175	2.18634e-102	2.41155e-16	1.31624e-97	1.10193e-101
BCL3	19	Promoter (DHS)	1545	88138.1	2.65436e-06	0.778501	1.20489e-09	3.98449e-09
CBLC	19	Promoter (DHS)	333	4865	5.97579e-11	0.0276993	1.38825e-07	2.07834e-10
BCAM	19	Promoter (DHS)	1185	50465	8.77144e-08	0.741237	2.75933e-12	8.64686e-12
TOMM40	19	Promoter (DHS)	897	26048	1.00174e-32	1.81799e-15	5.22771e-23	4.6099e-32
APOE	19	Promoter (DHS)	816	16465	6.56844e-25	0.68578	1.41122e-16	3.10984e-24
APOC1	19	Promoter (DHS)	1281	45472	5.32047e-33	8.52135e-07	3.09599e-33	7.22247e-33
CLPTM1	19	Promoter (DHS)	1071	30475	2.1922e-17	0.0226561	2.88435e-24	8.67487e-24
RELB	19	Promoter (DHS)	838	25458	2.45148e-56	2.02296e-25	5.91508e-57	1.42666e-56
MARK4	19	Promoter (DHS)	2386	117452	2.43556e-17	0.385372	8.44036e-33	2.4917e-32
CKM	19	Promoter (DHS)	1141	41159	3.68513e-08	0.000194745	6.17008e-05	1.22414e-07
CD3EAP	19	Promoter (DHS)	431	9995	4.50458e-09	0.585637	2.1336e-12	6.54898e-12
GIPR	19	Promoter (DHS)	1436	76744	0.00190251	0.569009	1.39913e-09	4.53186e-09
CDPF1	22	Promoter (DHS)	1113	48419	1.71554e-07	0.0280431	3.36178e-09	9.53121e-09
DOCK7	1	Enhancer (CAGE)	516	19486	1.5139e-09	7.90065e-06	8.27775e-09	3.91997e-09
AMPD2	1	Enhancer (CAGE)	782	29535	9.35224e-21	2.91765e-11	8.94411e-16	4.73811e-20
USP24	1	Enhancer (CAGE)	910	24148	1.88408e-06	0.270321	1.35239e-24	4.17613e-24
ABCG5	2	Enhancer (CAGE)	252	10780	5.54783e-24	9.64179e-15	1.0217e-23	1.04906e-23
POC5	5	Enhancer (CAGE)	482	36214	5.5355e-10	0.0249706	2.75499e-09	1.2974e-09
C6orf48	6	Enhancer (CAGE)	2200	91734.2	6.19745e-09	8.38663e-06	6.02139e-07	2.2716e-08
HLA-DMA	6	Enhancer (CAGE)	603	36629	7.96877e-08	0.0846044	3.45733e-05	2.87841e-07
BRD2	6	Enhancer (CAGE)	2889	118130	1.63647e-09	0.941437	2.86298e-06	2.25971e-09
HLA-DRB5	6	Enhancer (CAGE)	56	7762.27	1.83479e-07	5.27784e-07	2.18518e-07	2.60199e-07
CFB	6	Enhancer (CAGE)	655	39521	4.64511e-08	0.0120031	3.40747e-07	1.17017e-07
APOA5	11	Enhancer (CAGE)	43	8289	2.97438e-31	8.58092e-29	2.96797e-31	4.42078e-31
APOA1	11	Enhancer (CAGE)	1454	50579	1.24713e-05	0.000546787	3.99475e-10	1.24841e-09
PHLPP2	16	Enhancer (CAGE)	499	24951	1.97911e-14	1.25862e-05	4.82674e-13	6.90559e-14
CHRNE	17	Enhancer (CAGE)	1087	36296	1.3861e-08	0.0103485	3.98457e-08	3.2035e-08
SPAG7	17	Enhancer (CAGE)	1189	43036	7.79229e-06	0.00121059	4.11557e-08	1.1878e-07
ELP5	17	Enhancer (CAGE)	1417	77851	3.90703e-32	2.76168e-08	3.03325e-75	8.86071e-75
EIF5A	17	Enhancer (CAGE)	1242	42496	2.18212e-19	0.00544586	3.48853e-36	1.01694e-35
SRSF2	17	Enhancer (CAGE)	2896	110644	0.773163	0.90942	4.20828e-08	1.36814e-07
EIF3G	19	Enhancer (CAGE)	226	22315	1.67403e-08	0.176591	2.95945e-07	5.53822e-08
KRI1	19	Enhancer (CAGE)	1464	52519	3.23943e-10	0.0247449	1.10108e-06	1.90513e-09
ILF3	19	Enhancer (CAGE)	1325	35988	3.24424e-10	7.329e-05	1.05898e-05	1.03037e-09
QTRT1	19	Enhancer (CAGE)	165	1652	1.10999e-12	0.0146888	3.71651e-15	1.13243e-14
SMARCA4	19	Enhancer (CAGE)	943	42623	3.0154e-18	3.19063e-11	2.40245e-21	7.24822e-21
LDLR	19	Enhancer (CAGE)	615	15548	1.37089e-27	0.00484346	7.28966e-22	5.98602e-27
SPC24	19	Enhancer (CAGE)	844	41974	7.80328e-09	0.00457333	2.2024e-20	7.03127e-20
KANK2	19	Enhancer (CAGE)	888	36239.1	3.02015e-08	5.1715e-06	6.77332e-05	1.13849e-07
ECSIT	19	Enhancer (CAGE)	185	9147	2.21249e-07	2.36789e-08	2.58788e-07	6.34493e-08
MAU2	19	Enhancer (CAGE)	354	9448	1.18524e-13	6.92186e-05	9.71105e-14	1.54543e-13
LPAR2	19	Enhancer (CAGE)	508	23228	5.09459e-05	0.0155165	2.38059e-10	7.53671e-10
BCL3	19	Enhancer (CAGE)	1760	63639.3	2.34655e-08	0.0810383	7.48065e-08	7.73772e-08
NECTIN2	19	Enhancer (CAGE)	1090	50160	9.61168e-18	1.25311e-07	5.84585e-08	5.16177e-17
RELB	19	Enhancer (CAGE)	602	24800	2.66317e-07	0.0023719	1.18627e-23	3.83606e-23
FCGRT	19	Enhancer (CAGE)	715	18802	5.52602e-10	1.88257e-07	2.70454e-09	1.4368e-09
PCSK9	1	Enhancer (DHS)	1312	48931	1.18055e-35	2.60608e-12	7.02746e-63	2.13705e-62
SYPL2	1	Enhancer (DHS)	4496	142816	9.42691e-10	0.0828696	9.77543e-14	2.73226e-13
DOCK7	1	Enhancer (DHS)	2047	65770	9.40108e-08	0.191777	2.78091e-08	5.11919e-08
AMPD2	1	Enhancer (DHS)	2185	85188	1.81495e-31	5.6222e-05	2.75974e-15	1.05532e-30
PSRC1	1	Enhancer (DHS)	1895	119365	2.63919e-07	3.56279e-05	0.00107482	3.27361e-07
SORT1	1	Enhancer (DHS)	3210	125134	2.18022e-10	0.556058	0.000117685	1.22537e-09
TMEM167B	1	Enhancer (DHS)	2245	95973	3.61771e-14	0.979763	2.60996e-06	1.6942e-13
TMEM61	1	Enhancer (DHS)	1802	86326	8.51226e-09	0.896304	1.10049e-12	2.8415e-12
USP24	1	Enhancer (DHS)	4665	188330	6.23436e-10	0.0108855	5.20458e-69	1.66636e-68
LAPTM4A	2	Enhancer (DHS)	1312	42273	0.000333598	0.0449556	1.39118e-17	4.43901e-17
RHOB	2	Enhancer (DHS)	4571	206557	4.91029e-05	0.00748486	1.92375e-16	5.55112e-16
GDF7	2	Enhancer (DHS)	2497	116897	5.12741e-09	0.751392	0.000630469	7.21926e-09
LDAH	2	Enhancer (DHS)	1359	56155	0.000982546	0.124233	1.35158e-15	4.44089e-15
APOB	2	Enhancer (DHS)	2606	113539	8.24036e-27	0.0115002	1.83499e-42	5.00807e-42
KHK	2	Enhancer (DHS)	6571	233876	7.76272e-09	0.00588994	0.00339118	3.29115e-08
IFT172	2	Enhancer (DHS)	2576	99754	2.58674e-08	0.787457	0.0014824	1.035e-07
PLEKHH2	2	Enhancer (DHS)	4785	222365	6.52969e-09	0.000148103	0.00036609	3.20054e-08
ABCG5	2	Enhancer (DHS)	810	58998	2.89758e-13	0.0120542	5.01557e-23	1.5258e-22
PPARG	3	Enhancer (DHS)	5062	232768	2.12501e-06	0.0553074	1.07652e-18	2.91187e-18
GCNT4	5	Enhancer (DHS)	5088	237496	1.77243e-13	0.0581655	3.56926e-06	1.02141e-12
ANKRD31	5	Enhancer (DHS)	1742	60985	3.19972e-08	0.089956	9.40377e-06	1.37585e-07
POC5	5	Enhancer (DHS)	3775	184898	3.09141e-08	0.780349	1.4785e-08	2.77021e-08
HAVCR1	5	Enhancer (DHS)	560	27979	3.85797e-08	0.589014	1.63394e-06	1.74478e-07
ITK	5	Enhancer (DHS)	1990	88516	6.54765e-08	0.423229	2.97416e-06	1.86408e-07
SLC22A3	6	Enhancer (DHS)	6174	223290	8.10308e-16	0.10506	1.0808e-18	3.14703e-18
C6orf48	6	Enhancer (DHS)	5145	221203	4.23472e-09	0.000344408	1.47995e-06	9.52269e-09
NEU1	6	Enhancer (DHS)	622	33598	5.48561e-08	0.303038	4.05753e-07	1.13938e-07
HLA-DRB1	6	Enhancer (DHS)	3884	631845	5.35979e-09	2.13163e-05	6.37013e-08	1.46151e-08
RNF5	6	Enhancer (DHS)	1087	31753	4.74075e-08	0.00937822	1.03054e-08	1.63945e-08
ABCA1	9	Enhancer (DHS)	6333	300412	2.28119e-16	0.690006	3.81567e-20	8.01974e-20
APOA1	11	Enhancer (DHS)	8629	271032	1.18539e-09	0.701765	1.9124e-09	2.09631e-09
SIDT2	11	Enhancer (DHS)	1619	54035	1.28741e-08	0.0776035	2.71594e-05	5.71157e-08
TAGLN	11	Enhancer (DHS)	2642	111903	3.64194e-09	0.0330831	0.000248432	1.36129e-08
ST3GAL4	11	Enhancer (DHS)	7531	316052	1.77113e-06	0.137365	1.15005e-08	2.87763e-08
LCAT	16	Enhancer (DHS)	1019	42034	0.00532308	4.45287e-05	1.54513e-13	4.89497e-13
MARVELD3	16	Enhancer (DHS)	1924	40833	5.40949e-08	0.354968	0.000132015	1.91102e-07
PHLPP2	16	Enhancer (DHS)	2852	142655	2.36053e-16	0.157738	2.86399e-12	4.99012e-17
ATXN1L	16	Enhancer (DHS)	50	19239	4.66994e-08	0.412548	5.29205e-05	1.52025e-07
HP	16	Enhancer (DHS)	526	24388	6.54469e-10	0.637641	2.97124e-14	9.17044e-14
ZMYND15	17	Enhancer (DHS)	381	40423	2.09238e-08	0.00159742	1.51459e-07	6.69e-08
VMO1	17	Enhancer (DHS)	1662	62917	1.06911e-13	0.000943503	1.69773e-13	7.84928e-14
MINK1	17	Enhancer (DHS)	1058	29150	7.82487e-11	0.604368	4.83268e-08	2.37725e-10
ELP5	17	Enhancer (DHS)	3062	135337	1.73921e-32	2.29984e-05	5.31271e-75	1.53897e-74
DYM	18	Enhancer (DHS)	5446	237942	6.59822e-28	0.00208708	1.04113e-62	2.67761e-62
PDE4A	19	Enhancer (DHS)	2812	125982	1.04183e-12	0.0186412	3.43723e-15	9.32587e-15
ATG4D	19	Enhancer (DHS)	1215	46316	1.35204e-32	0.000801717	2.43984e-31	4.16651e-32
KRI1	19	Enhancer (DHS)	8669	327406	6.07008e-45	0.499998	3.77526e-30	6.37137e-50
SLC44A2	19	Enhancer (DHS)	7558	288502	3.12691e-55	0.000664172	6.89774e-38	3.12644e-55
ILF3	19	Enhancer (DHS)	3825	191212	2.76321e-12	0.000255589	3.29483e-05	1.33107e-11
QTRT1	19	Enhancer (DHS)	689	17360	1.15889e-05	5.78285e-05	4.26931e-14	1.3245e-13
DNM2	19	Enhancer (DHS)	683	22799	2.77098e-14	0.0146061	5.23214e-15	1.39888e-14
C19orf38	19	Enhancer (DHS)	242	9522	4.87343e-13	2.85841e-06	7.1161e-13	8.34444e-13
SMARCA4	19	Enhancer (DHS)	7904	299701	2.32684e-29	0.684579	1.71029e-20	1.39463e-28
LDLR	19	Enhancer (DHS)	2494	95221	1.08145e-36	0.614169	4.33692e-21	5.21741e-36
SPC24	19	Enhancer (DHS)	5265	269167	1.84992e-40	0.572471	1.33857e-19	1.04195e-39
KANK2	19	Enhancer (DHS)	3210	168745	1.40214e-10	0.00525726	2.63428e-07	7.19921e-10
ELAVL3	19	Enhancer (DHS)	2754	101617	6.61353e-10	0.202459	4.92018e-08	2.48148e-09
ZNF441	19	Enhancer (DHS)	878	23827	1.24827e-12	0.000125347	3.48733e-08	5.15743e-12
JUNB	19	Enhancer (DHS)	4516	171626	0.877413	0.657986	1.37283e-08	4.38834e-08
TMEM161A	19	Enhancer (DHS)	2764	124655	4.09101e-05	0.858684	1.52978e-15	4.44089e-15
GATAD2A	19	Enhancer (DHS)	7032	304670	4.70966e-05	0.028904	7.54665e-09	2.26567e-08
NDUFA13	19	Enhancer (DHS)	6523	256507	6.86168e-21	3.31752e-05	8.28332e-27	2.24837e-26
LPAR2	19	Enhancer (DHS)	1034	33433	6.98597e-05	0.0107228	3.55624e-10	1.09673e-09
ZNF223	19	Enhancer (DHS)	851	61905	0.0169329	0.686372	1.61131e-10	5.17375e-10
ZNF180	19	Enhancer (DHS)	3892	185331	2.68534e-13	0.0690134	9.05739e-30	2.44948e-29
IGSF23	19	Enhancer (DHS)	789	20799	4.24832e-99	2.73198e-36	8.9659e-98	1.43035e-98
PVR	19	Enhancer (DHS)	3796	154264	3.30304e-15	0.264605	1.63701e-37	4.80459e-37
BCL3	19	Enhancer (DHS)	3471	125798	2.20256e-09	0.658535	1.81052e-09	3.8419e-09
BCAM	19	Enhancer (DHS)	1085	42288	7.62914e-19	4.14102e-08	1.17285e-14	3.33437e-18
NECTIN2	19	Enhancer (DHS)	4268	172330	4.22628e-14	0.132286	6.16073e-30	1.85722e-29
TOMM40	19	Enhancer (DHS)	829	33754	2.23621e-22	3.1412e-14	6.16272e-23	1.65658e-22
APOE	19	Enhancer (DHS)	1106	31534	8.35499e-20	2.93384e-06	2.30552e-16	3.41764e-19
APOC2	19	Enhancer (DHS)	1800	51336	1.21697e-77	0.766957	1.14757e-46	7.29884e-77
RELB	19	Enhancer (DHS)	2034	74220	1.51743e-29	1.55034e-12	1.53466e-56	4.69075e-56
GEMIN7	19	Enhancer (DHS)	3395	103423	4.99904e-15	0.0415983	1.27985e-17	3.73398e-17
MARK4	19	Enhancer (DHS)	1624	73604	1.26308e-08	0.919331	9.97004e-07	3.84583e-08
PPP1R37	19	Enhancer (DHS)	1791	53315	8.66824e-22	0.923842	3.7222e-33	1.10006e-32
CD3EAP	19	Enhancer (DHS)	3682	127784	3.55849e-13	0.0172665	2.64451e-11	1.73594e-12
LINC00954	2	ncRNA	2113	47471	0.38397	0.441125	7.66991e-22	2.38028e-21
AC009411.2	2	ncRNA	661	17883	8.45515e-10	3.87591e-05	2.53578e-09	1.77411e-09
EHMT2-AS1	6	ncRNA	682	35110	2.98845e-08	0.0108118	2.54636e-07	8.90904e-08
APOA1-AS	11	ncRNA	301	14081	1.03396e-09	0.0189294	4.18324e-09	2.51263e-09
CCND2-AS1	12	ncRNA	1316	49579.1	3.49927e-11	0.00674336	1.78039e-10	7.55721e-11
LINC01572	16	ncRNA	5093	156532	4.557e-13	0.232759	0.000291888	6.28164e-13
MIR4748	19	ncRNA	25	4534	2.09255e-19	1.2383e-16	2.05295e-19	3.10787e-19
RN7SL192P	19	ncRNA	95	14492	1.80521e-48	4.60392e-37	1.30002e-47	5.60047e-48
AC002306.1	19	ncRNA	309	28505	0.000403639	3.44587e-05	3.53568e-08	1.10577e-07

### Sheet: Supplementary Table 5
Supplementary Table 5. Summary of the UK Biobank 200k WGS pVCF files, PLINK BED files, BGEN files and generated aGDS files. Chr: Chromosome. vcf.gz files: Information on the project VCF (pVCF) files, including the number of files and their total size in tebibytes (TiB). vcf.gz.tbi files: Information on the index files for the pVCF files, including the number of files and their total size in tebib…
Chr	vcf.gz files		vcf.gz.tbi files		all VCF files		PLINK BED files		BGEN files		GDS files		aGDS files		Compression Rate
	Total Count	Total Size (TiB)	Total Count	Total Size (TiB)	Total Count	Total Size (TiB)	Total Count	Total Size (TiB)	Total Count	Total Size (TiB)	Total Count	Total Size (TiB)	Total Count	Total Size (TiB)
1	4980	41.1638	4980	1.42305e-06	9960	41.1638	3	2.09535	2	0.0698157	1	0.0270274	1	0.0379395	1084.99
2	4844	44.7962	4844	1.45057e-06	9688	44.7962	3	2.26884	2	0.0644518	1	0.0286534	1	0.039834	1124.57
3	3966	36.9015	3966	1.10407e-06	7932	36.9015	3	1.87435	2	0.0550216	1	0.0240665	1	0.0331445	1113.35
4	3814	35.6403	3814	1.04265e-06	7628	35.6403	3	1.80677	2	0.0570382	1	0.0239899	1	0.0325	1096.62
5	3631	33.2478	3631	9.67887e-07	7262	33.2478	3	1.68828	2	0.0504347	1	0.0218854	1	0.0300977	1104.67
6	3417	31.1947	3417	8.93003e-07	6834	31.1947	3	1.58607	2	0.048588	1	0.0219406	1	0.03	1039.82
7	3187	29.792	3187	8.0976e-07	6374	29.792	3	1.49311	2	0.0477767	1	0.0201401	1	0.0275684	1080.66
8	2903	28.5553	2903	7.07599e-07	5806	28.5553	3	1.42106	2	0.047109	1	0.0185492	1	0.0255762	1116.48
9	2768	23.2155	2768	6.10502e-07	5536	23.2155	3	1.1539	2	0.0440318	1	0.0153419	1	0.0211719	1096.52
10	2685	24.8244	2685	6.38351e-07	5370	24.8244	3	1.24804	2	0.0389097	1	0.0171079	1	0.0233789	1061.83
11	2702	25.0785	2702	6.43778e-07	5404	25.0785	3	1.26337	2	0.0392184	1	0.0166681	1	0.0233496	1074.04
12	2666	24.2541	2666	6.33899e-07	5332	24.2541	3	1.2289	2	0.0373654	1	0.0163681	1	0.0227441	1066.39
13	2288	17.8309	2288	4.92424e-07	4576	17.8309	3	0.907772	2	0.0273053	1	0.0122672	1	0.0165918	1074.68
14	2141	16.5603	2141	4.45694e-07	4282	16.5603	3	0.836382	2	0.0260358	1	0.0111305	1	0.0154297	1073.27
15	2040	15.4039	2040	4.22447e-07	4080	15.404	3	0.773327	2	0.0304898	1	0.0103132	1	0.0142969	1077.43
16	1807	17.0963	1807	3.72384e-07	3614	17.0963	3	0.816899	2	0.0254567	1	0.0108495	1	0.0155957	1096.22
17	1666	14.8915	1666	3.61711e-07	3332	14.8915	3	0.737622	2	0.0261224	1	0.00992591	1	0.0144824	1028.24
18	1608	14.0723	1608	3.45613e-07	3216	14.0723	3	0.713288	2	0.0237389	1	0.00953079	1	0.0129395	1087.55
19	1173	11.3705	1173	2.34373e-07	2346	11.3705	3	0.544666	2	0.0167011	1	0.00807022	1	0.0119043	955.163
20	1289	11.7241	1289	2.67049e-07	2578	11.7241	3	0.58493	2	0.0197665	1	0.00786789	1	0.0109766	1068.1
21	935	7.06708	935	1.67629e-07	1870	7.06708	3	0.345048	2	0.0165974	1	0.00511541	1	0.00689453	1025.03
22	1017	7.37269	1017	1.76959e-07	2034	7.37269	3	0.355134	2	0.0189749	1	0.00528501	1	0.00738281	998.63
X	3121	21.5684	3121	7.79746e-07	6242	21.5684	3	1.12089	2	0.0377819	1	0.013437	1	0.0181445	1188.7
Total	60648	533.622	60648	1.49912e-05	121296	533.622	69	26.864	46	0.868732	23	0.355531	23	0.491943	1084.72
